# Comparison of caffeine consumption behavior with plasma caffeine levels as exposures in drug-target Mendelian randomization and implications for interpreting effects on obesity

**DOI:** 10.1101/2023.05.30.23290752

**Authors:** Benjamin Woolf, Héléne T. Cronjé, Loukas Zagkos, Susanna C. Larsson, Dipender Gill, Steve Burgess

**Affiliations:** School of Psychological Science, University of Bristol, Bristol, UK; MRC Integrative Epidemiology Unit, University of Bristol, Bristol, UK; MRC Biostatistics Unit at the University of Cambridge, Cambridge, UK; Department of Public Health, Section of Epidemiology, University of Copenhagen, Copenhagen, Denmark; Department of Epidemiology and Biostatistics, School of Public Health, Imperial College London, London, United Kingdom; Unit of Medical Epidemiology, Department of Surgical Sciences, Uppsala University, Uppsala, Sweden; Unit of Cardiovascular and Nutritional Epidemiology, Institute of Environmental Medicine, Karolinska Institutet, Stockholm, Sweden

## Abstract

Drug-target Mendelian randomization (MR) is a popular approach for exploring the effects of pharmacological targets. *Cis*-MR designs select variants within the gene region that code for a protein of interest to mimic pharmacological perturbation. An alternative uses variants associated with behavioral proxies of target perturbation, such as drug usage. Both have been employed to investigate the effects of caffeine but have drawn different conclusions. We use the effects of caffeine on body mass index (BMI) as a case study to highlight two potential flaws of the latter strategy in drug-target MR: misidentifying the exposure and using invalid instruments. Some variants associate with caffeine consumption because of their role in caffeine metabolism. Since people with these variants require less caffeine for the same physiological effect, the direction of the caffeine-BMI association is flipped depending on whether estimates are scaled by caffeine consumption or plasma caffeine levels. Other variants seem to associate with caffeine consumption via behavioral pathways. Using multivariable-MR, we demonstrate that caffeine consumption behavior influences BMI independently of plasma caffeine. This implies the existence of behaviorally mediated exclusion restriction violations. Our results support the superiority of *cis*-MR study designs in pharmacoepidemiology over the use of behavioral proxies of drug targets.
