## Supplementary Table for "Comparison of caffeine consumption behavior with plasma caffeine levels as exposures in drug-target Mendelian randomization and implications for interpreting effects on obesity": SuppTableS1.csv

id.exposure	id.outcome	outcome	exposure	method	nsnp	b	se	pval
ukb-b-5237	ukb-d-1747_1	Hair colour (natural, before greying): Blonde || id:ukb-d-1747_1	|| id:ukb-b-5237	Inverse variance weighted	54	0.013963746	0.014723295	0.342919883
ukb-b-5237	ukb-d-1747_2	Hair colour (natural, before greying): Red || id:ukb-d-1747_2	|| id:ukb-b-5237	Inverse variance weighted	54	0.012577579	0.005760776	0.029012751
ukb-b-5237	ukb-d-1747_3	Hair colour (natural, before greying): Light brown || id:ukb-d-1747_3	|| id:ukb-b-5237	Inverse variance weighted	54	-0.008713975	0.016307358	0.59309352
ukb-b-5237	ukb-d-1747_4	Hair colour (natural, before greying): Dark brown || id:ukb-d-1747_4	|| id:ukb-b-5237	Inverse variance weighted	54	-0.011633507	0.023475723	0.620208558
ukb-b-5237	ukb-d-1747_5	Hair colour (natural, before greying): Black || id:ukb-d-1747_5	|| id:ukb-b-5237	Inverse variance weighted	54	-0.006441111	0.007767235	0.406953377
ukb-b-5237	ukb-d-1747_6	Hair colour (natural, before greying): Other || id:ukb-d-1747_6	|| id:ukb-b-5237	Inverse variance weighted	54	0.000247835	0.002821229	0.929998782
ukb-b-6066	ukb-d-1747_1	Hair colour (natural, before greying): Blonde || id:ukb-d-1747_1	|| id:ukb-b-6066	Inverse variance weighted	72	0.015924059	0.007860841	0.04279093
ukb-b-6066	ukb-d-1747_2	Hair colour (natural, before greying): Red || id:ukb-d-1747_2	|| id:ukb-b-6066	Inverse variance weighted	72	0.001066019	0.005192156	0.837327239
ukb-b-6066	ukb-d-1747_3	Hair colour (natural, before greying): Light brown || id:ukb-d-1747_3	|| id:ukb-b-6066	Inverse variance weighted	72	-0.001503448	0.011984999	0.900171969
ukb-b-6066	ukb-d-1747_4	Hair colour (natural, before greying): Dark brown || id:ukb-d-1747_4	|| id:ukb-b-6066	Inverse variance weighted	72	-0.016761794	0.013394963	0.21080662
ukb-b-6066	ukb-d-1747_5	Hair colour (natural, before greying): Black || id:ukb-d-1747_5	|| id:ukb-b-6066	Inverse variance weighted	72	0.001483167	0.004361532	0.73381398
ukb-b-6066	ukb-d-1747_6	Hair colour (natural, before greying): Other || id:ukb-d-1747_6	|| id:ukb-b-6066	Inverse variance weighted	72	-0.000208282	0.002252886	0.926339428
Supplementary Table S3: MR association between caffeine consumption and hair color
