## Supplementary Table for "Comparison of caffeine consumption behavior with plasma caffeine levels as exposures in drug-target Mendelian randomization and implications for interpreting effects on obesity": SuppTableS2a_coff.csv

	rs516636	rs8056750	rs7224815	rs57918684	rs12604773	rs476828	rs56113850	rs13387939	rs9398171	rs2465037	rs1338549	rs78267637
Body mass index females	TRUE	NA	NA	NA	NA	TRUE	NA	TRUE	NA	NA	NA	NA
Body mass index males	TRUE	NA	NA	NA	NA	TRUE	NA	TRUE	NA	NA	NA	NA
Body mass index	TRUE	NA	NA	NA	NA	TRUE	NA	TRUE	TRUE	TRUE	TRUE	NA
Body mass index in physically active females	TRUE	NA	NA	NA	NA	TRUE	NA	NA	NA	NA	NA	NA
Body mass index in physically active indivdiuals	TRUE	NA	NA	NA	NA	TRUE	NA	NA	NA	NA	NA	NA
Body mass index in females	TRUE	NA	NA	NA	NA	TRUE	NA	NA	NA	NA	NA	NA
Body mass index in physically inactive indivdiuals	TRUE	NA	NA	NA	NA	TRUE	NA	NA	NA	NA	NA	NA
Body mass index in males	TRUE	NA	NA	NA	NA	TRUE	NA	NA	NA	NA	NA	NA
Body mass index ajusted for physical activity in females	TRUE	NA	NA	NA	NA	TRUE	NA	NA	NA	NA	NA	NA
Body mass index adjusted for physical activity	TRUE	NA	NA	NA	NA	TRUE	NA	NA	NA	NA	NA	NA
Hip circumference in females	TRUE	NA	NA	NA	NA	TRUE	NA	NA	NA	NA	NA	NA
Hip circumference	TRUE	NA	TRUE	NA	NA	TRUE	NA	TRUE	TRUE	NA	NA	NA
Waist circumference in females	TRUE	NA	NA	NA	NA	TRUE	NA	NA	NA	NA	NA	NA
Waist circumference in males	TRUE	NA	NA	NA	NA	TRUE	NA	NA	NA	NA	NA	NA
Waist circumference	TRUE	NA	NA	NA	NA	TRUE	NA	TRUE	TRUE	TRUE	TRUE	NA
Body fat percentage	TRUE	NA	NA	NA	NA	TRUE	NA	TRUE	NA	NA	TRUE	NA
Age at menarche	TRUE	NA	NA	NA	NA	NA	NA	TRUE	TRUE	NA	NA	NA
Arm fat mass left	TRUE	NA	NA	NA	NA	TRUE	NA	TRUE	TRUE	NA	TRUE	NA
Arm fat mass right	TRUE	NA	NA	NA	NA	TRUE	NA	TRUE	TRUE	NA	TRUE	NA
Arm fat percentage left	TRUE	NA	NA	NA	NA	TRUE	NA	TRUE	NA	NA	TRUE	NA
Arm fat percentage right	TRUE	NA	NA	NA	NA	TRUE	NA	TRUE	NA	NA	TRUE	NA
Arm fat-free mass left	TRUE	NA	NA	NA	NA	TRUE	NA	TRUE	TRUE	NA	NA	NA
Arm fat-free mass right	TRUE	NA	NA	NA	NA	TRUE	NA	TRUE	TRUE	NA	NA	NA
Arm predicted mass left	TRUE	NA	NA	NA	NA	TRUE	NA	TRUE	TRUE	NA	NA	NA
Arm predicted mass right	TRUE	NA	NA	NA	NA	TRUE	NA	TRUE	TRUE	NA	NA	NA
Basal metabolic rate	TRUE	NA	NA	NA	NA	TRUE	NA	TRUE	TRUE	NA	NA	NA
Comparative body size at age 10	TRUE	NA	NA	NA	NA	TRUE	NA	TRUE	NA	TRUE	NA	NA
Comparative height size at age 10	TRUE	NA	NA	NA	NA	TRUE	NA	TRUE	TRUE	NA	NA	NA
Impedance of arm left	TRUE	NA	NA	NA	NA	TRUE	NA	TRUE	TRUE	NA	NA	NA
Impedance of arm right	TRUE	NA	NA	NA	NA	TRUE	NA	TRUE	TRUE	NA	NA	NA
Impedance of leg left	TRUE	NA	TRUE	NA	NA	TRUE	NA	TRUE	NA	TRUE	NA	NA
Impedance of leg right	TRUE	NA	TRUE	NA	NA	TRUE	NA	TRUE	TRUE	TRUE	NA	NA
Impedance of whole body	TRUE	NA	NA	NA	NA	TRUE	NA	TRUE	TRUE	NA	NA	NA
Leg fat mass left	TRUE	NA	NA	NA	NA	TRUE	NA	TRUE	TRUE	NA	TRUE	NA
Leg fat mass right	TRUE	NA	NA	NA	NA	TRUE	NA	TRUE	TRUE	NA	TRUE	NA
Leg fat percentage left	TRUE	NA	NA	NA	NA	TRUE	NA	TRUE	NA	NA	TRUE	NA
Leg fat percentage right	TRUE	NA	NA	NA	NA	TRUE	NA	TRUE	NA	NA	TRUE	NA
Leg fat-free mass left	TRUE	NA	NA	NA	NA	TRUE	NA	TRUE	TRUE	NA	NA	NA
Leg fat-free mass right	TRUE	NA	NA	NA	NA	TRUE	NA	TRUE	TRUE	NA	NA	NA
Leg predicted mass left	TRUE	NA	NA	NA	NA	TRUE	NA	TRUE	TRUE	NA	NA	NA
Leg predicted mass right	TRUE	NA	NA	NA	NA	TRUE	NA	TRUE	TRUE	NA	NA	NA
Relative age of first facial hair	TRUE	NA	NA	NA	NA	NA	NA	TRUE	TRUE	NA	NA	NA
Trunk fat mass	TRUE	NA	NA	NA	NA	TRUE	NA	TRUE	TRUE	NA	TRUE	NA
Trunk fat percentage	TRUE	NA	NA	NA	NA	TRUE	NA	TRUE	NA	NA	TRUE	NA
Trunk fat-free mass	TRUE	NA	NA	NA	NA	TRUE	NA	TRUE	TRUE	NA	NA	NA
Trunk predicted mass	TRUE	NA	NA	NA	NA	TRUE	NA	TRUE	TRUE	NA	NA	NA
Weight	TRUE	NA	NA	NA	NA	TRUE	NA	TRUE	TRUE	NA	TRUE	NA
Whole body fat mass	TRUE	NA	NA	NA	NA	TRUE	NA	TRUE	TRUE	NA	TRUE	NA
Whole body fat-free mass	TRUE	NA	NA	NA	NA	TRUE	NA	TRUE	TRUE	NA	NA	NA
Whole body water mass	TRUE	NA	NA	NA	NA	TRUE	NA	TRUE	TRUE	NA	NA	NA
Self-reported gout	NA	TRUE	NA	NA	NA	NA	NA	NA	NA	NA	NA	NA
Lymphocyte count	NA	NA	TRUE	NA	NA	NA	NA	NA	NA	NA	NA	NA
Monocyte count	NA	NA	TRUE	NA	NA	NA	NA	NA	NA	NA	NA	NA
Pulse rate	NA	NA	TRUE	NA	NA	NA	NA	NA	NA	NA	NA	NA
Schizophrenia	NA	NA	TRUE	NA	NA	NA	NA	NA	TRUE	NA	NA	TRUE
Coronary artery disease	NA	NA	TRUE	NA	NA	TRUE	NA	NA	NA	NA	NA	NA
Height	NA	NA	NA	TRUE	NA	TRUE	NA	NA	TRUE	NA	NA	NA
Treatment with salamol 100micrograms inhaler	NA	NA	NA	NA	TRUE	NA	NA	NA	NA	NA	NA	NA
Type II diabetes	NA	NA	NA	NA	NA	TRUE	NA	NA	NA	NA	NA	NA
Childhood BMI	NA	NA	NA	NA	NA	TRUE	NA	NA	NA	NA	NA	NA
Childhood obesity	NA	NA	NA	NA	NA	TRUE	NA	NA	NA	NA	NA	NA
Body mass index in physically active males	NA	NA	NA	NA	NA	TRUE	NA	NA	NA	NA	NA	NA
Body mass index in females greater than 50 years of age	NA	NA	NA	NA	NA	TRUE	NA	NA	NA	NA	NA	NA
Body mass index in females less than or equal to 50 years of age	NA	NA	NA	NA	NA	TRUE	NA	NA	NA	NA	NA	NA
Body mass index in physically inactive females	NA	NA	NA	NA	NA	TRUE	NA	NA	NA	NA	NA	NA
Body mass index in physically inactive males	NA	NA	NA	NA	NA	TRUE	NA	NA	NA	NA	NA	NA
Body mass index in males greater than 50 years of age	NA	NA	NA	NA	NA	TRUE	NA	NA	NA	NA	NA	NA
Body mass index in males less than or equal to 50 years of age	NA	NA	NA	NA	NA	TRUE	NA	NA	NA	NA	NA	NA
Body mass index in female non-smokers	NA	NA	NA	NA	NA	TRUE	NA	NA	NA	NA	NA	NA
Body mass index in male non-smokers	NA	NA	NA	NA	NA	TRUE	NA	NA	NA	NA	NA	NA
Body mass index in non-smokers	NA	NA	NA	NA	NA	TRUE	NA	NA	NA	TRUE	NA	NA
Body mass index in female smokers	NA	NA	NA	NA	NA	TRUE	NA	NA	NA	NA	NA	NA
Body mass index in male smokers	NA	NA	NA	NA	NA	TRUE	NA	NA	NA	NA	NA	NA
Body mass index in smokers	NA	NA	NA	NA	NA	TRUE	NA	NA	NA	NA	NA	NA
Body mass index tails	NA	NA	NA	NA	NA	TRUE	NA	NA	NA	NA	NA	NA
Body mass index adjsuted for physical activity in males	NA	NA	NA	NA	NA	TRUE	NA	NA	NA	NA	NA	NA
Body mass index adjusted for smoking in females	NA	NA	NA	NA	NA	TRUE	NA	NA	NA	NA	NA	NA
Body mass index adjusted for smoking in males	NA	NA	NA	NA	NA	TRUE	NA	NA	NA	NA	NA	NA
Body mass index adjusted for smoking	NA	NA	NA	NA	NA	TRUE	NA	NA	NA	TRUE	NA	NA
Hip circumference in males	NA	NA	NA	NA	NA	TRUE	NA	NA	NA	NA	NA	NA
Obesity class 1	NA	NA	NA	NA	NA	TRUE	NA	NA	NA	NA	NA	NA
Obesity class 2	NA	NA	NA	NA	NA	TRUE	NA	NA	NA	NA	NA	NA
Overweight	NA	NA	NA	NA	NA	TRUE	NA	NA	NA	NA	NA	NA
Waist hip ratio in females	NA	NA	NA	NA	NA	TRUE	NA	NA	NA	NA	NA	NA
Waist hip ratio	NA	NA	NA	NA	NA	TRUE	NA	NA	NA	NA	NA	NA
Weight in females	NA	NA	NA	NA	NA	TRUE	NA	NA	NA	NA	NA	NA
Weight in males	NA	NA	NA	NA	NA	TRUE	NA	NA	NA	NA	NA	NA
High density lipoprotein	NA	NA	NA	NA	NA	TRUE	NA	NA	NA	NA	NA	NA
Extreme obesity with early age of onset	NA	NA	NA	NA	NA	TRUE	NA	NA	NA	NA	NA	NA
HDL cholesterol	NA	NA	NA	NA	NA	TRUE	NA	NA	NA	NA	NA	NA
Obesity body mass index	NA	NA	NA	NA	NA	TRUE	NA	NA	NA	NA	NA	NA
Obesity with early age of onset age 2	NA	NA	NA	NA	NA	TRUE	NA	NA	NA	NA	NA	NA
Obesity early onset extreme	NA	NA	NA	NA	NA	TRUE	NA	NA	NA	NA	NA	NA
Alcohol intake frequency	NA	NA	NA	NA	NA	TRUE	NA	NA	NA	NA	TRUE	NA
Diabetes diagnosed by doctor	NA	NA	NA	NA	NA	TRUE	NA	NA	NA	NA	NA	NA
Forced expiratory volume in 1-second, predicted	NA	NA	NA	NA	NA	TRUE	NA	NA	NA	NA	NA	NA
Forced expiratory volume in 1-second, predicted percentage	NA	NA	NA	NA	NA	TRUE	TRUE	NA	NA	NA	NA	NA
Nervous feelings	NA	NA	NA	NA	NA	TRUE	NA	NA	NA	NA	TRUE	NA
Number of treatments or medications taken	NA	NA	NA	NA	NA	TRUE	NA	NA	NA	NA	NA	NA
Self-reported hypertension	NA	NA	NA	NA	NA	TRUE	NA	NA	NA	NA	NA	NA
Sitting height	NA	NA	NA	NA	NA	TRUE	NA	NA	TRUE	NA	NA	NA
Suffer from nerves	NA	NA	NA	NA	NA	TRUE	NA	NA	NA	NA	TRUE	NA
Tense or highly strung	NA	NA	NA	NA	NA	TRUE	NA	NA	NA	NA	NA	NA
Treatment with levothyroxine sodium	NA	NA	NA	NA	NA	TRUE	NA	NA	NA	NA	NA	NA
Vascular or heart problems diagnosed by doctor: high blood pressure	NA	NA	NA	NA	NA	TRUE	NA	NA	NA	NA	NA	NA
Vascular or heart problems diagnosed by doctor: none of the above	NA	NA	NA	NA	NA	TRUE	NA	NA	NA	NA	NA	NA
Worrier or anxious feelings	NA	NA	NA	NA	NA	TRUE	NA	NA	NA	NA	NA	NA
Caffeine metabolism plasma 17 dimethylxanthine paraxanthine level	NA	NA	NA	NA	NA	NA	TRUE	NA	NA	NA	NA	NA
Caffeine metabolism plasma 17 dimethylxanthine paraxanthine to 137 trimethylxanthine caffeine ratio	NA	NA	NA	NA	NA	NA	TRUE	NA	NA	NA	NA	NA
Caffeine metabolism plasma 37 dimethylxanthine theobromine level	NA	NA	NA	NA	NA	NA	TRUE	NA	NA	NA	NA	NA
Local histogram emphysema pattern	NA	NA	NA	NA	NA	NA	TRUE	NA	NA	NA	NA	NA
Lung adenocarcinoma	NA	NA	NA	NA	NA	NA	TRUE	NA	NA	NA	NA	NA
Lung cancer	NA	NA	NA	NA	NA	NA	TRUE	NA	NA	NA	NA	NA
Lung cancer in ever smokers	NA	NA	NA	NA	NA	NA	TRUE	NA	NA	NA	NA	NA
Post bronchodilator FEV1	NA	NA	NA	NA	NA	NA	TRUE	NA	NA	NA	NA	NA
Post bronchodilator FEV1FVC ratio	NA	NA	NA	NA	NA	NA	TRUE	NA	NA	NA	NA	NA
Squamous cell lung carcinoma	NA	NA	NA	NA	NA	NA	TRUE	NA	NA	NA	NA	NA
nicotine metabolite ratio in current smokers	NA	NA	NA	NA	NA	NA	TRUE	NA	NA	NA	NA	NA
Current tobacco smoking	NA	NA	NA	NA	NA	NA	TRUE	NA	NA	NA	NA	NA
Fathers age at death	NA	NA	NA	NA	NA	NA	TRUE	NA	NA	NA	NA	NA
Number of cigarettes currently smoked daily	NA	NA	NA	NA	NA	NA	TRUE	NA	NA	NA	NA	NA
Number of cigarettes previously smoked daily	NA	NA	NA	NA	NA	NA	TRUE	NA	NA	NA	NA	NA
Pack years adult smoking as proportion of life span exposed to smoking	NA	NA	NA	NA	NA	NA	TRUE	NA	NA	NA	NA	NA
Pack years of smoking preview only	NA	NA	NA	NA	NA	NA	TRUE	NA	NA	NA	NA	NA
Smoking status: current	NA	NA	NA	NA	NA	NA	TRUE	NA	NA	NA	NA	NA
Smoking status: previous	NA	NA	NA	NA	NA	NA	TRUE	NA	NA	NA	NA	NA
Sodium in urine	NA	NA	NA	NA	NA	NA	TRUE	NA	NA	TRUE	TRUE	NA
Nonsyndromic striae distensae stretch marks	NA	NA	NA	NA	NA	NA	NA	TRUE	NA	NA	NA	NA
Diastolic blood pressure	NA	NA	NA	NA	NA	NA	NA	TRUE	NA	NA	TRUE	NA
Heel bone mineral density	NA	NA	NA	NA	NA	NA	NA	TRUE	NA	NA	NA	NA
Illnesses of siblings: none of the above, group 1	NA	NA	NA	NA	NA	NA	NA	TRUE	NA	NA	NA	NA
Past tobacco smoking	NA	NA	NA	NA	NA	NA	NA	TRUE	NA	NA	NA	NA
Relative age voice broke	NA	NA	NA	NA	NA	NA	NA	TRUE	NA	NA	NA	NA
Systolic blood pressure	NA	NA	NA	NA	NA	NA	NA	TRUE	NA	NA	TRUE	NA
Treatment with aqueous cream bp	NA	NA	NA	NA	NA	NA	NA	TRUE	NA	NA	NA	NA
Intracranial volume	NA	NA	NA	NA	NA	NA	NA	NA	TRUE	NA	NA	NA
Fluid intelligence score	NA	NA	NA	NA	NA	NA	NA	NA	TRUE	NA	TRUE	NA
Mean time to correctly identify matches	NA	NA	NA	NA	NA	NA	NA	NA	TRUE	NA	NA	NA
Peak expiratory flow	NA	NA	NA	NA	NA	NA	NA	NA	TRUE	NA	TRUE	NA
Qualifications: college or university degree	NA	NA	NA	NA	NA	NA	NA	NA	TRUE	NA	TRUE	NA
Qualifications: none	NA	NA	NA	NA	NA	NA	NA	NA	TRUE	NA	TRUE	NA
Intelligence	NA	NA	NA	NA	NA	NA	NA	NA	TRUE	NA	NA	NA
Alcohol usually taken with meals	NA	NA	NA	NA	NA	NA	NA	NA	NA	NA	TRUE	NA
Average weekly red wine intake	NA	NA	NA	NA	NA	NA	NA	NA	NA	NA	TRUE	NA
Exposure to tobacco smoke outside home	NA	NA	NA	NA	NA	NA	NA	NA	NA	NA	TRUE	NA
Fed-up feelings	NA	NA	NA	NA	NA	NA	NA	NA	NA	NA	TRUE	NA
Forced expiratory volume in 1-second	NA	NA	NA	NA	NA	NA	NA	NA	NA	NA	TRUE	NA
Forced vital capacity	NA	NA	NA	NA	NA	NA	NA	NA	NA	NA	TRUE	NA
Job involves heavy manual or physical work	NA	NA	NA	NA	NA	NA	NA	NA	NA	NA	TRUE	NA
Job involves mainly walking or standing	NA	NA	NA	NA	NA	NA	NA	NA	NA	NA	TRUE	NA
Mood swings	NA	NA	NA	NA	NA	NA	NA	NA	NA	NA	TRUE	NA
Number of days or week walked 10+ minutes	NA	NA	NA	NA	NA	NA	NA	NA	NA	NA	TRUE	NA
Number of full brothers	NA	NA	NA	NA	NA	NA	NA	NA	NA	NA	TRUE	NA
Overall health rating	NA	NA	NA	NA	NA	NA	NA	NA	NA	NA	TRUE	NA
Qualifications: A levels or as levels or equivalent	NA	NA	NA	NA	NA	NA	NA	NA	NA	NA	TRUE	NA
Qualifications: CSEs or equivalent	NA	NA	NA	NA	NA	NA	NA	NA	NA	NA	TRUE	NA
Qualifications: O levels or GCSEs or equivalent	NA	NA	NA	NA	NA	NA	NA	NA	NA	NA	TRUE	NA
Qualifications: other professional qualifications	NA	NA	NA	NA	NA	NA	NA	NA	NA	NA	TRUE	NA
Time spent using computer	NA	NA	NA	NA	NA	NA	NA	NA	NA	NA	TRUE	NA
Time spent watching television	NA	NA	NA	NA	NA	NA	NA	NA	NA	NA	TRUE	NA
Townsend deprivation index at recruitment	NA	NA	NA	NA	NA	NA	NA	NA	NA	NA	TRUE	NA
Years of educational attainment in females	NA	NA	NA	NA	NA	NA	NA	NA	NA	NA	TRUE	NA
Years of educational attainment in males	NA	NA	NA	NA	NA	NA	NA	NA	NA	NA	TRUE	NA
Years of educational attainment	NA	NA	NA	NA	NA	NA	NA	NA	NA	NA	TRUE	NA
Supplementary Table S2a: Association of coffee consumption variants which Stieger filter for coffee consumption in Phenoscanner
