## Supplementary Table for "Comparison of caffeine consumption behavior with plasma caffeine levels as exposures in drug-target Mendelian randomization and implications for interpreting effects on obesity": SuppTableS2b_tea.csv

	rs10752269	rs12591786	rs9302428	rs2279844	rs9624470	rs57462170	rs72797284	rs34619	rs7757102	rs2478875	rs713598	rs56348300
Pain type experienced in last month: none of the above	TRUE	NA	NA	NA	NA	NA	NA	NA	NA	NA	NA	NA
Qualifications: college or university degree	TRUE	NA	TRUE	NA	NA	NA	TRUE	TRUE	NA	NA	NA	NA
Qualifications: none	TRUE	NA	TRUE	NA	NA	NA	NA	TRUE	NA	NA	NA	NA
Hip circumference	NA	TRUE	TRUE	TRUE	NA	NA	NA	NA	NA	NA	NA	NA
Leg predicted mass left	NA	TRUE	TRUE	TRUE	NA	NA	NA	NA	NA	NA	NA	NA
Weight	NA	TRUE	TRUE	TRUE	NA	NA	NA	NA	NA	NA	NA	NA
Arm fat mass left	NA	NA	TRUE	TRUE	NA	NA	NA	NA	NA	TRUE	NA	NA
Arm fat mass right	NA	NA	TRUE	TRUE	NA	NA	NA	NA	NA	TRUE	NA	NA
Arm fat percentage left	NA	NA	TRUE	NA	NA	NA	NA	NA	NA	NA	NA	NA
Arm fat percentage right	NA	NA	TRUE	NA	NA	NA	NA	NA	NA	NA	NA	NA
Arm fat-free mass left	NA	NA	TRUE	TRUE	NA	NA	NA	NA	NA	NA	NA	NA
Arm fat-free mass right	NA	NA	TRUE	TRUE	NA	NA	NA	TRUE	NA	NA	NA	NA
Arm predicted mass left	NA	NA	TRUE	TRUE	NA	NA	NA	NA	NA	NA	NA	NA
Arm predicted mass right	NA	NA	TRUE	TRUE	NA	NA	NA	NA	NA	NA	NA	NA
Basal metabolic rate	NA	NA	TRUE	TRUE	NA	NA	NA	NA	NA	NA	NA	NA
Body fat percentage	NA	NA	TRUE	NA	NA	NA	NA	NA	NA	NA	NA	NA
Body mass index	NA	NA	TRUE	NA	NA	NA	NA	NA	NA	TRUE	NA	NA
Comparative height size at age 10	NA	NA	TRUE	NA	NA	NA	NA	NA	NA	NA	NA	TRUE
Current tobacco smoking	NA	NA	TRUE	NA	NA	NA	NA	NA	NA	NA	NA	NA
Height	NA	NA	TRUE	TRUE	NA	NA	NA	NA	NA	NA	NA	NA
Leg fat mass left	NA	NA	TRUE	NA	NA	NA	NA	NA	NA	TRUE	NA	NA
Leg fat mass right	NA	NA	TRUE	NA	NA	NA	NA	NA	NA	TRUE	NA	NA
Leg fat percentage left	NA	NA	TRUE	NA	NA	NA	NA	NA	NA	NA	NA	NA
Leg fat percentage right	NA	NA	TRUE	NA	NA	NA	NA	NA	NA	NA	NA	NA
Leg fat-free mass left	NA	NA	TRUE	TRUE	NA	NA	NA	NA	NA	NA	NA	NA
Leg fat-free mass right	NA	NA	TRUE	TRUE	NA	NA	NA	NA	NA	NA	NA	NA
Leg predicted mass right	NA	NA	TRUE	TRUE	NA	NA	NA	NA	NA	NA	NA	NA
Overall health rating	NA	NA	TRUE	NA	NA	NA	NA	NA	NA	NA	NA	NA
Sitting height	NA	NA	TRUE	NA	NA	NA	NA	NA	NA	NA	NA	NA
Systolic blood pressure	NA	NA	TRUE	NA	NA	NA	NA	NA	NA	NA	NA	NA
Taking other prescription medications	NA	NA	TRUE	NA	NA	NA	NA	NA	NA	NA	NA	NA
Trunk fat mass	NA	NA	TRUE	TRUE	NA	NA	NA	NA	NA	NA	NA	NA
Trunk fat percentage	NA	NA	TRUE	NA	NA	NA	NA	NA	NA	NA	NA	NA
Trunk fat-free mass	NA	NA	TRUE	TRUE	NA	NA	NA	TRUE	NA	NA	NA	NA
Trunk predicted mass	NA	NA	TRUE	TRUE	NA	NA	NA	TRUE	NA	NA	NA	NA
Vascular or heart problems diagnosed by doctor: none of the above	NA	NA	TRUE	NA	NA	NA	NA	NA	NA	NA	NA	NA
Waist circumference	NA	NA	TRUE	NA	NA	NA	NA	NA	NA	NA	NA	NA
Whole body fat mass	NA	NA	TRUE	TRUE	NA	NA	NA	NA	NA	NA	NA	NA
Whole body fat-free mass	NA	NA	TRUE	TRUE	NA	NA	NA	TRUE	NA	NA	NA	NA
Whole body water mass	NA	NA	TRUE	TRUE	NA	NA	NA	TRUE	NA	NA	NA	NA
Creatinine in urine	NA	NA	NA	NA	TRUE	NA	NA	NA	NA	NA	NA	NA
Sodium in urine	NA	NA	NA	NA	TRUE	NA	NA	NA	NA	TRUE	NA	NA
High light scatter percentage of red cells	NA	NA	NA	NA	NA	TRUE	NA	NA	NA	NA	NA	NA
High light scatter reticulocyte count	NA	NA	NA	NA	NA	TRUE	NA	NA	NA	NA	NA	NA
Immature fraction of reticulocytes	NA	NA	NA	NA	NA	TRUE	NA	NA	NA	NA	NA	NA
Reticulocyte fraction of red cells	NA	NA	NA	NA	NA	TRUE	NA	NA	NA	NA	NA	NA
Comparative body size at age 10	NA	NA	NA	NA	NA	TRUE	TRUE	NA	NA	TRUE	NA	NA
Frequency of depressed mood in last 2 weeks	NA	NA	NA	NA	NA	TRUE	NA	NA	NA	NA	NA	NA
Getting up in morning	NA	NA	NA	NA	NA	TRUE	TRUE	NA	NA	TRUE	NA	NA
Impedance of arm left	NA	NA	NA	NA	NA	TRUE	NA	NA	NA	NA	NA	NA
Impedance of arm right	NA	NA	NA	NA	NA	TRUE	NA	NA	NA	NA	NA	NA
Impedance of leg left	NA	NA	NA	NA	NA	TRUE	NA	TRUE	NA	NA	NA	NA
Impedance of leg right	NA	NA	NA	NA	NA	TRUE	NA	NA	NA	NA	NA	NA
Impedance of whole body	NA	NA	NA	NA	NA	TRUE	NA	TRUE	NA	NA	NA	NA
Nervous feelings	NA	NA	NA	NA	NA	TRUE	NA	NA	NA	NA	NA	NA
Neuroticism score	NA	NA	NA	NA	NA	TRUE	NA	NA	NA	NA	NA	NA
Tense or highly strung	NA	NA	NA	NA	NA	TRUE	NA	NA	NA	NA	NA	NA
Worrier or anxious feelings	NA	NA	NA	NA	NA	TRUE	NA	NA	NA	NA	NA	NA
Loneliness, isolation	NA	NA	NA	NA	NA	NA	TRUE	NA	NA	NA	NA	NA
Morning or evening person	NA	NA	NA	NA	NA	NA	TRUE	NA	NA	TRUE	NA	NA
Schizophrenia	NA	NA	NA	NA	NA	NA	TRUE	NA	NA	NA	NA	NA
Frequency of stair climbing in last 4 weeks	NA	NA	NA	NA	NA	NA	NA	TRUE	NA	NA	NA	NA
Qualifications: A levels or as levels or equivalent	NA	NA	NA	NA	NA	NA	NA	TRUE	NA	NA	NA	NA
Time spent watching television	NA	NA	NA	NA	NA	NA	NA	TRUE	NA	NA	NA	NA
Years of educational attainment in females	NA	NA	NA	NA	NA	NA	NA	TRUE	NA	NA	NA	NA
Years of educational attainment in males	NA	NA	NA	NA	NA	NA	NA	TRUE	NA	NA	NA	NA
Years of educational attainment	NA	NA	NA	NA	NA	NA	NA	TRUE	NA	NA	NA	NA
Granulocyte count	NA	NA	NA	NA	NA	NA	NA	NA	TRUE	NA	NA	NA
Myeloid white cell count	NA	NA	NA	NA	NA	NA	NA	NA	TRUE	NA	NA	NA
Neutrophil count	NA	NA	NA	NA	NA	NA	NA	NA	TRUE	NA	NA	NA
Sum basophil neutrophil counts	NA	NA	NA	NA	NA	NA	NA	NA	TRUE	NA	NA	NA
Sum neutrophil eosinophil counts	NA	NA	NA	NA	NA	NA	NA	NA	TRUE	NA	NA	NA
PROP taste detection threshold	NA	NA	NA	NA	NA	NA	NA	NA	NA	NA	TRUE	NA
Propylthiouracil PROP paper taste intensity	NA	NA	NA	NA	NA	NA	NA	NA	NA	NA	TRUE	NA
Propylthiouracil PROP solution taste intensity	NA	NA	NA	NA	NA	NA	NA	NA	NA	NA	TRUE	NA
Bipolar disorder	NA	NA	NA	NA	NA	NA	NA	NA	NA	NA	TRUE	NA
Bitter taste response	NA	NA	NA	NA	NA	NA	NA	NA	NA	NA	TRUE	NA
Alcohol intake frequency	NA	NA	NA	NA	NA	NA	NA	NA	NA	NA	TRUE	NA
Average weekly red wine intake	NA	NA	NA	NA	NA	NA	NA	NA	NA	NA	TRUE	NA
Treatment with chlorphenamine	NA	NA	NA	NA	NA	NA	NA	NA	NA	NA	TRUE	NA
Hemoglobin a glycosylated	NA	NA	NA	NA	NA	NA	NA	NA	NA	NA	TRUE	NA
Supplementary Table S2b: Association of tea consumption variants which Stieger filter for tea consumption in Phenoscanner
