## Supplementary Table for "Comparison of caffeine consumption behavior with plasma caffeine levels as exposures in drug-target Mendelian randomization and implications for interpreting effects on obesity": SuppTableS3.csv

id.exposure	id.outcome	outcome	exposure	method	nsnp	b	se	pval	SNP
ukb-b-5237	ieu-b-40	body mass index || id:ieu-b-40	|| id:ukb-b-5237	MR Egger	8	6.318519837	1.764348807	0.011626027	Steiger coffee SNPs
ukb-b-5237	ieu-b-40	body mass index || id:ieu-b-40	|| id:ukb-b-5237	Weighted median	8	0.248213207	0.15843653	0.117198565	Steiger coffee SNPs
ukb-b-5237	ieu-b-40	body mass index || id:ieu-b-40	|| id:ukb-b-5237	Inverse variance weighted	8	1.656641233	0.525409428	0.001615751	Steiger coffee SNPs
ukb-b-5237	ieu-b-40	body mass index || id:ieu-b-40	|| id:ukb-b-5237	Simple mode	8	0.507965081	0.147033104	0.010622533	Steiger coffee SNPs
ukb-b-5237	ieu-b-40	body mass index || id:ieu-b-40	|| id:ukb-b-5237	Weighted mode	8	0.30727933	0.107784417	0.024657716	Steiger coffee SNPs
ukb-b-5237	ieu-b-40	body mass index || id:ieu-b-40	|| id:ukb-b-5237	MR Egger	24	0.379258077	0.448154494	0.406515435	all coffee SNPs
ukb-b-5237	ieu-b-40	body mass index || id:ieu-b-40	|| id:ukb-b-5237	Weighted median	24	0.258402732	0.033234941	7.54E-15	all coffee SNPs
ukb-b-5237	ieu-b-40	body mass index || id:ieu-b-40	|| id:ukb-b-5237	Inverse variance weighted	24	0.755350257	0.247808461	0.002302769	all coffee SNPs
ukb-b-5237	ieu-b-40	body mass index || id:ieu-b-40	|| id:ukb-b-5237	Simple mode	24	0.248806309	0.086501366	0.008527564	all coffee SNPs
ukb-b-5237	ieu-b-40	body mass index || id:ieu-b-40	|| id:ukb-b-5237	Weighted mode	24	0.261907099	0.032557008	3.90E-08	all coffee SNPs
ukb-b-6066	ieu-b-40	body mass index || id:ieu-b-40	|| id:ukb-b-6066	MR Egger	16	1.634172804	2.109354951	0.451388408	Steiger tea SNPs
ukb-b-6066	ieu-b-40	body mass index || id:ieu-b-40	|| id:ukb-b-6066	Weighted median	16	-0.017374625	0.064152632	0.786519771	Steiger tea SNPs
ukb-b-6066	ieu-b-40	body mass index || id:ieu-b-40	|| id:ukb-b-6066	Inverse variance weighted	16	0.149625129	0.206093509	0.467835077	Steiger tea SNPs
ukb-b-6066	ieu-b-40	body mass index || id:ieu-b-40	|| id:ukb-b-6066	Simple mode	16	-0.081432252	0.085745052	0.357315425	Steiger tea SNPs
ukb-b-6066	ieu-b-40	body mass index || id:ieu-b-40	|| id:ukb-b-6066	Weighted mode	16	-0.016084459	0.07787455	0.839144052	Steiger tea SNPs
ukb-b-6066	ieu-b-40	body mass index || id:ieu-b-40	|| id:ukb-b-6066	MR Egger	26	0.339206288	0.181092923	0.073283867	all tea SNPs
ukb-b-6066	ieu-b-40	body mass index || id:ieu-b-40	|| id:ukb-b-6066	Weighted median	26	0.228619051	0.031198289	2.34E-13	all tea SNPs
ukb-b-6066	ieu-b-40	body mass index || id:ieu-b-40	|| id:ukb-b-6066	Inverse variance weighted	26	0.224759695	0.091799566	0.014350251	all tea SNPs
ukb-b-6066	ieu-b-40	body mass index || id:ieu-b-40	|| id:ukb-b-6066	Simple mode	26	0.06017117	0.097734995	0.543686138	all tea SNPs
ukb-b-6066	ieu-b-40	body mass index || id:ieu-b-40	|| id:ukb-b-6066	Weighted mode	26	0.210703822	0.028486909	9.52E-08	all tea SNPs
Supplementary Table S3: pleiotropy robust estimator estimates for univariable MR of caffeine consumption on BMI
